# Alzheimer’s Disease Sequencing Project Release 4 Whole Genome Sequencing Dataset

**DOI:** 10.1101/2024.12.03.24317000

**Authors:** Yuk Yee Leung, Wan-Ping Lee, Amanda B Kuzma, Heather Nicaretta, Otto Valladares, Prabhakaran Gangadharan, Liming Qu, Yi Zhao, Youli Ren, Po-Liang Cheng, Pavel P Kuksa, Hui Wang, Heather White, Zivadin Katanic, Lauren Bass, Naveen Saravanan, Emily Greenfest-Allen, Maureen Kirsch, Laura Cantwell, Taha Iqbal, Nicholas R Wheeler, John J. Farrell, Congcong Zhu, Shannon L Turner, Tamil I Gunasekaran, Pedro R Mena, Jimmy Jin, Luke Carter, Alzheimer’s Disease Sequencing Project, Xiaoling Zhang, Badri N Vardarajan, Arthur Toga, Michael Cuccaro, Timothy J Hohman, William S Bush, Adam C Naj, Eden Martin, Clifton Dalgard, Brian W Kunkle, Lindsay A Farrer, Richard P Mayeux, Jonathan L Haines, Margaret A Pericak-Vance, Gerard D Schellenberg, Li-San Wang

## Abstract

The Alzheimer’s Disease Sequencing Project (ADSP) is a national initiative to understand the genetic architecture of Alzheimer’s Disease and Related Dementias (AD/ADRD) by sequencing whole genomes of affected participants and age-matched cognitive controls from diverse populations. The Genome Center for Alzheimer’s Disease (GCAD) processed whole-genome sequencing data from 36,361 ADSP participants, including 35,014 genetically unique participants of which 45% are from non-European ancestry, across 17 cohorts in 14 countries in this fourth release (R4). This sequencing effort identified 387 million bi-allelic variants, 42 million short insertions/deletions, and 2.2 million structural variants. Annotations and quality control data are available for all variants and samples. Additionally, detailed phenotypes from 15,927 participants across 10 domains are also provided. A linkage disequilibrium panel was created using unrelated AD cases and controls. Researchers can access and analyze the genetic data via NIAGADS Data Sharing Service, the VariXam tool, or NIAGADS GenomicsDB.
