## Supplementary Tables for "Alzheimer’s Disease Sequencing Project Release 4 Whole Genome Sequencing Dataset"

### Sheet: ST1
Supplementary Table S1 - R4 studies sequencing data production setup. Sequencing center abbreviations: USUHS - American Genome Center at the Uniformed Services University of the Health Sciences, Illumina - Illumina, Inc., Baylor - Baylor College of Medicine, Broad - Broad Institute, Washu - University of Washington, UMiami - University of Miami, NYGC - New York Genome Center, Genentech - Genentec…
Studies	DSS dataset accession	Total Sample count	Sequencing center	Sequencing Platform	Read length (bp)	PCR protocol
ADGC-TARCC	snd10030	1017	USUHS	Novaseq	150	PCR Free
ADNI-WGS-1	snd10002	809	Illumina	HiSeq2000 /2500	100	PCR Amplified
ADSP-Discovery	snd10000	580	Baylor, Broad, Washu	HiSeq2000 /2500	100	PCR Amplified
ADSP-Extension	snd10001	3399	Baylor, Broad, Washu	HiSeqX	150	PCR Free
ADSP-FUS1	snd10020	8159	USUHS	HiSeqX, Novaseq	150	PCR Free
ADSP-FUS2	snd10031	12621	UMiami, USUHS	HiSeqX, Novaseq	150	PCR Free
AMPAD	snd10011	1326	NYGC	HiSeqX	150	PCR Free
CacheCounty	snd10014	207	Illumina	HiSeq2000 /2500	100	PCR Amplified
EOAD1	snd10032	3132	USUHS	Novaseq	150	PCR Free
FASe-Families-WGS	snd10018	91	Broad, Genentech	HiSeq2000 /2500, HiSeqX	100, 150	PCR Amplified
KnightADRC-WGS	snd10019	77	Broad, Genentech	HiSeq2000 /2500, HiSeqX	100, 150	PCR Amplified
LASI-DAD	snd10033	2686	MedGenome	HiSeqX	150	PCR Free
NACC-Genentech	snd10013	137	Genentech	HiSeq2000 /2500	100	PCR Amplified
PSP-CurePSP-Tau	snd10016	886	Macrogen	HiSeqX	150	PCR Amplified
PSP-NIH-CurePSP-Tau	snd10015	617	USUHS	HiSeqX	150	PCR Free
PSP-UCLA	snd10017	408	Illumina, NYGC	HiSeq2000 /2500	100	PCR Amplified
UPITT-Kamboh-1	snd10012	209	NYGC	HiSeqX	150	PCR Free

### Sheet: ST2
Supplementary Table S2 - R4 subject characteristics. Displayed are reported ethnicity. Reported ethnicity abbreviations: Black or African American (AA), American Indian / Alaska Native (AI/AN), Hispanic (HI), Native Hawaiian or Other Pacific Islander (NHoPI), Non-Hispanic White (NHW), Unknown/ Other (Other). Ctrls mean “Controls”.
	Counts			Age (Harmonized Age)		Gender (% of Female)		# of APOE e4 alleles (Reported)
Ethnicity	Cases	Ctrls	NA	Cases	Ctrls	Cases	Ctrls	Cases			Ctrls
								0	1	2	0	1	2
AA	1486	2993	781	75.1 (9.3)	76.1 (8.6)	0.72	0.73	0.37	0.48	0.14	0.63	0.33	0.03
HI	2986	6429	1557	74.2 (9.2)	70.5 (9.6)	0.66	0.66	0.62	0.32	0.06	0.78	0.2	0.01
NHW	6584	4710	2675	71.0 (11.4)	79.2 (8.6)	0.56	0.61	0.39	0.48	0.13	0.68	0.29	0.02
AI/AN	33	26	19	68.8 (11.0)	69.5 (9.7)	0.52	0.73	0.39	0.33	0.27	0.63	0.33	0.04
Asian	172	2511	104	70.7 (10.1)	69.1 (6.8)	0.6	0.51	0.48	0.42	0.1	0.56	0.31	0.13
NHoPI	4	0	5	58.5 (6.4)	NA	0.75	NA	0.5	0.5	0	NA	NA	NA
Other	15	43	1881	69.3 (11.8)	76.5 (13.5)	0.53	0.67	0.49	0.28	0.16	0.67	0.33	0
Total / Average	11308	16684	7022	72.4 (10.7)	73.8 (9.7)	0.6	0.64	0.45	0.44	0.11	0.71	0.26	0.02

### Sheet: ST3
Supplementary Table S3 – Quality of R4 GATK Bi-allelic variants as reported by the ADSP QC protocol.
Chr	SNVs	Indels	Monomorphic	GATK pass. (SNVs and indels)	VFLAG = 0 (SNVs and indels, ADSP QC good quality)	CallRate (%)	MeanDepth	ABHet
1	26453245	1981280	771870	26748696	26117058	96.66	33.81	0.52
2	28122951	2095864	706270	28946823	28380760	97.72	33.98	0.52
3	23012326	1731007	478367	23906428	23455757	98.34	34.1	0.51
4	22169990	1677481	472732	23081978	22638780	98.34	34.15	0.51
5	20776933	1559243	422000	21563556	21141150	98.27	34.07	0.51
6	19329188	1502886	366840	20231192	19847231	98.65	34.13	0.51
7	18663748	1402415	535839	19112576	18708601	97.26	33.72	0.52
8	17707233	1241979	384574	18280724	17911881	98.12	34.06	0.51
9	14956966	1056381	630952	14782990	14391061	95.1	33.2	0.52
10	15641367	1154490	439920	16010234	15678159	97.31	33.92	0.52
11	16252310	1160645	774591	16215262	15877229	94.83	32.97	0.52
12	15449681	1179140	550269	15702371	15358395	96.25	33.41	0.52
13	11549117	886772	367768	11660782	11382651	96.07	33.62	0.52
14	10266209	789695	163995	10694839	10475605	98.78	34.24	0.52
15	9712340	740404	283793	9808162	9559133	96.72	33.79	0.52
16	10561268	694310	295216	10647285	10403749	97.08	34.18	0.52
17	9375501	724144	306676	9464982	9226002	96.4	33.84	0.52
18	9276802	677297	567452	9125887	8916038	93.42	32.44	0.52
19	6889054	536351	105327	7091034	6934475	98.49	34.56	0.52
20	7492752	543059	262985	7488681	7326072	96.44	34.64	0.52
21	4444147	332399	105508	4305164	4181214	97.16	37.89	0.54
22	4654348	338482	115550	4553462	4384768	96.48	35.48	0.54
X	14159644	1034119	639028	14477205	13749742	NA	NA	NA
Total	336917120	25039843	9747522	343900313	336045511	NA	NA	NA

### Sheet: ST4
Supplementary Table S4 – Allele Frequency (AF) of autosomal SNVs and indels in different ethnicities.
Variant AF	All	AA	Asian	HI	NHW
Singleton	169315859	48980233	38123455	61467493	78473265
	0.5253	0.4839	0.5498	0.4642	0.5784
<=0.1%	130907879	27252406	15126076	48762383	43759910
	0.4062	0.2692	0.2181	0.3682	0.3225
0.1<AF<=1%	11977197	11674387	8038369	12218350	5653864
	0.0372	0.1153	0.1159	0.0923	0.0417
1%<AF<=5%	4173144	5806358	2370814	4054972	2242076
	0.0129	0.0574	0.0342	0.0306	0.0165
>5%	5921690	7514019	5679746	5921548	5543740
	0.0184	0.0742	0.0819	0.0447	0.0409
